# Allium Vegetables Intake and Digestive System Cancer Risk: A Study Based on Mendelian Randomization, Network Pharmacology and Molecular Docking

**DOI:** 10.1101/2024.09.18.24313801

**Authors:** Shuhao Li, Jingwen Lou, Yelina Mulatihan, Yuhang Xiong, Yao Li, Qi Xu

## Abstract

**Background:** Allium vegetables (garlic and onion) are one of the flavorings in people’s daily diets. Observational studies suggest that intake of allium vegetables may be correlated with a lower incidence of digestive system cancers. However, the existence of a causal relationship is still controversial due to confounding factors and reverse causation. Therefore, we explored the causal relationship between intake of allium vegetables and digestive system cancers using Mendelian randomization approach.

**Methods:** First, we performed Mendelian randomization analyses using inverse variance weighting (IVW), weighted median, and MR-Egger approaches, and demonstrated the reliability of the results in the sensitivity step. Second, Multivariable Mendelian randomization was applied to adjust for smoking and alcohol consumption. Third, we explored the molecular mechanisms behind the positive results through network pharmacology and molecular docking methods.

**Results:** The study suggests that increased intake of garlic reduced gastric cancer risk. However, onion intake was not statistically associated with digestive system cancer.

**Conclusion:** Garlic may have a protective effect against gastric cancer.
