## Supplemental Table 2 for "Allium Vegetables Intake and Digestive System Cancer Risk: A Study Based on Mendelian Randomization, Network Pharmacology and Molecular Docking"

### Sheet: exposure_Garlic
Instrumental variables associated with intake of garlic
chr.exposure	samplesize.exposure	pos.exposure	beta.exposure	se.exposure	pval.exposure	SNP	effect_allele.exposure	other_allele.exposure	eaf.exposure	exposure
2	64949	51455139	0.0400314	0.00848311	2.4e-06	rs2111374	C	T	0.048293	Garlic
2	64949	208850232	0.0924885	0.0200085	3.8e-06	rs17640594	A	C	0.008176	Garlic
4	64949	118425466	0.0410348	0.00848595	1.3e-06	rs6835673	G	A	0.048881	Garlic
5	64949	38812945	0.0448587	0.00966569	3.5e-06	rs60010968	A	T	0.036838	Garlic
5	64949	168698134	-0.0181167	0.00367043	8e-07	rs56317696	A	G	0.417073	Garlic
8	64949	19106287	0.0902589	0.0194093	3.3e-06	rs149467747	A	G	0.011465	Garlic
9	64949	138636813	-0.0408856	0.0082255	6.7e-07	rs141575721	A	G	0.055512	Garlic
9	64949	9763424	-0.0332846	0.00726437	4.6e-06	rs77374784	G	A	0.067635	Garlic
10	64949	94308010	0.0598765	0.0126384	2.2e-06	rs143374250	A	G	0.021249	Garlic
10	64949	8945897	0.0302547	0.00634671	1.9e-06	rs72780997	C	A	0.089403	Garlic
10	64949	52046204	-0.0483353	0.0101995	2.1e-06	rs2574953	G	A	0.966576	Garlic
11	64949	122491158	-0.0321944	0.00687773	2.9e-06	rs11600909	A	G	0.07589	Garlic
11	64949	62194434	0.0414552	0.00812013	3.3e-07	rs74679312	G	A	0.056373	Garlic
12	64949	31838498	0.0482851	0.0103711	3.2e-06	rs4584661	T	G	0.031369	Garlic
14	64949	21409706	0.0568411	0.0122868	3.7e-06	rs138637793	T	A	0.023213	Garlic
18	64949	71534510	0.0679688	0.0136454	6.3e-07	rs78818759	T	C	0.019292	Garlic
18	64949	27656513	-0.025862	0.00544606	2e-06	rs62081074	A	T	0.128906	Garlic
21	64949	23352565	0.0679682	0.0143176	2.1e-06	rs147518355	C	A	0.0185	Garlic
Instrumental variables associated with intake of onion
chr.exposure	samplesize.exposure	pos.exposure	beta.exposure	se.exposure	pval.exposure	SNP	effect_allele.exposure	other_allele.exposure	eaf.exposure	exposure
1	64949	248527810	0.0269225	0.00582303	3.79997e-06	rs7511986	A	G	0.694078	Onion
2	64949	238505096	0.0494773	0.0104405	2.1e-06	rs12464142	A	C	0.070232	Onion
2	64949	38398556	0.0669954	0.0146609	4.90004e-06	rs79181049	A	G	0.034558	Onion
3	64949	9962157	0.0247328	0.0054065	4.79999e-06	rs783494	C	T	0.550403	Onion
3	64949	193603475	0.0354315	0.00763136	3.40001e-06	rs4378921	T	C	0.145336	Onion
5	64949	111136199	-0.0287198	0.00593368	1.29999e-06	rs6890703	T	C	0.30721	Onion
6	64949	30365629	-0.0339686	0.00707667	1.6e-06	rs11961853	T	C	0.177787	Onion
7	64949	149730297	0.0250739	0.00543491	4e-06	rs9640159	G	T	0.417948	Onion
8	64949	52205972	0.180267	0.0341774	1.29999e-07	rs188458079	C	T	0.006902	Onion
11	64949	125036158	-0.0282442	0.00557323	4e-07	rs1467978	C	A	0.36821	Onion
11	64949	78520104	0.0858673	0.0182056	2.39999e-06	rs144108770	T	C	0.022708	Onion
11	64949	122378764	0.141522	0.0280054	4.30002e-07	rs146199307	A	G	0.011287	Onion
16	64949	71841850	0.0986988	0.0194703	4e-07	rs117193414	C	T	0.019354	Onion
16	64949	79954167	0.0840071	0.018177	3.79997e-06	rs113181638	C	T	0.022674	Onion
