## Supplemental Table 3 for "Allium Vegetables Intake and Digestive System Cancer Risk: A Study Based on Mendelian Randomization, Network Pharmacology and Molecular Docking"

### Sheet: Sheet1
Exposure	Outcome	method	Q	Q_pval	egger_intercept	Egger.pval	Global_Pval
Garlic	Esophageal cancer	IVW	10.618	0.4349	0.0102599	0.54238	0.83
Garlic	Gastric cancer	IVW	17.0017	0.875721	0.0484573	0.233286	0.458
Garlic	Liver cancer	IVW	22.4297	0.454251	-0.00521734	0.832383	0.19
Garlic	Pancreatic cancer	IVW	15.1326	0.168755	0.00864173	0.941584	0.519
Garlic	Colorectal cancer	IVW	17.2899	0.585931	0.0963825	0.0426489	0.475
Onion	Esophageal cancer	IVW	8.46312	0.812176	-0.0164375	0.621404	0.826
Onion	Gastric cancer	IVW	10.2031	0.677249	-0.00854619	0.725151	0.707
Onion	Liver cancer	IVW	13.6578	0.323094	0.0318355	0.752776	0.37
Onion	Pancreatic cancer	IVW	17.1225	0.193765	0.00897705	0.828227	0.217
Onion	Colorectal cancer	IVW	22.448	0.0487976	0.0292903	0.0925288	0.06
